# HLA-A*01:01 allele vanishing in COVID-19 patients population associated with non-structural epitope abundance in CD8^+^ T-cell repertoire

**DOI:** 10.1101/2022.07.05.22277214

**Authors:** Maxim Shkurnikov, Stepan Nersisyan, Darya Averinskaya, Milena Chekova, Fedor Polyakov, Aleksei Titov, Dmitriy Doroshenko, Valery Vechorko, Alexander Tonevitsky

## Abstract

In mid-2021, the SARS-CoV-2 Delta variant caused the third wave of the COVID-19 pandemic in several countries worldwide. The pivotal studies were aimed at studying changes in the efficiency of neutralizing antibodies to the spike protein. However, much less attention was paid to the T-cell response and the presentation of virus peptides by MHC-I molecules. In this study, we compared the features of the HLA-I genotype in symptomatic patients with COVID-19 in the first and third waves of the pandemic. As a result, we could identify the vanishing of carriers of the HLA-A*01:01 allele in the third wave and demonstrate the unique properties of this allele. Thus, HLA-A*01:01-binding immunoprevalent epitopes are mostly derived from ORF1ab. A set of epitopes from ORF1ab was tested, and their high immunogenicity was confirmed. Moreover, analysis of the results of single-cell phenotyping of T-cells in recovered patients showed that the predominant phenotype in HLA-A*01:01 carriers is central memory T-cells. The predominance of T-lymphocytes of this phenotype may contribute to forming long-term T-cell immunity in carriers of this allele. Our results can be the basis for highly effective vaccines based on ORF1ab peptides.
