## Supplemental Table 3 for "HLA-A*01:01 allele vanishing in COVID-19 patients population associated with non-structural epitope abundance in CD8^+^ T-cell repertoire"

### Sheet: Table_S3
Allele	Frequency, Population	Frequency, Wave 1	Frequency, Wave 3	p-value, Wave 3 vs Wave 1	OR, Wave 3 vs Wave 1	p-value, Wave 3 vs Population	OR, Wave 3 vs Population	p-value, Wave 1 vs Population	OR, Wave 1 vs Population
HLA-A*01:01	13.3	17.3	9.8	0.002641240399494067	0.5026810509394993	0.07856287772221528	0.7090427048774983	0.07456154786783106	1.4110699289013184
HLA-B*40:01	3	5.8	2.3	0.012948031601763822	0.34314676340210787	0.36731972295616694	0.6714727252780486	0.047963811787023435	1.9579604393838734
HLA-C*15:02	2.3	3.7	0.9	0.013730672256748556	0.23757983349220946	0.08291519955598634	0.3854881126606453	0.21187694891687506	1.623976542684212
HLA-C*07:02	12.1	7.5	13.7	0.018642571913076604	1.883056100102357	0.6506587486978198	1.0940998766901722	0.027695954401137295	0.5808345983026212
HLA-C*03:02	0.9	2	0.5	0.06590135537394877	0.22062755560279987	0.5093187552750421	0.4864732839044578	0.21225814880438276	2.2065984220531267
HLA-A*26:01	5.1	3.7	7.1	0.10000032585957469	1.89480933085905	0.1552727795007595	1.459417715353817	0.5181406800722718	0.769979990678774
HLA-C*06:02	11.2	12.9	9.1	0.1411059174533795	0.695741511217443	0.4933254207052393	0.8582971343933974	0.33060728675976214	1.2340020678614665
HLA-B*13:02	5.5	7.5	4.8	0.14940136594898668	0.6230645171359575	0.6930318697783713	0.8857419415093337	0.19788051360205075	1.4220058570567078
HLA-B*44:02	7	4.4	7.3	0.15498638784388688	1.6493637396566732	0.9083179431663965	1.0301435281331626	0.16235318716342623	0.6243833639699584
HLA-A*33:03	1.1	2	0.7	0.16783704325843002	0.3315410906205689	0.7606217577602027	0.6492424211578525	0.23175350872266323	1.9594327188880123
HLA-A*30:01	2.2	3.1	1.4	0.1812336764452632	0.44031893291544516	0.39414793905348394	0.6120545799681635	0.3893853111148294	1.3907066324615969
HLA-C*04:01	12.5	14.3	11	0.19986883772608768	0.7434007980148669	0.5774349186536144	0.8924194846411987	0.35280829285398435	1.200661295457211
HLA-A*33:01	1.6	2	0.9	0.2116975772869112	0.44289912316816926	0.4519480389633317	0.554538115401556	0.611627356497345	1.2527353565661237
HLA-B*07:02	10.9	6.5	10.3	0.21319124903678485	1.4723902601123127	0.5560476344678087	0.8825546808817889	0.04878562509836939	0.5992900103333672
HLA-B*44:03	2.7	4.8	3	0.23256412104667754	0.6122072173032805	0.7183312987356851	1.1580374927483683	0.07911902273245056	1.8918831794453672
HLA-C*03:04	5.1	6.8	5.3	0.2563344737658625	0.6936266572798184	1.0000000000000009	0.978329190612618	0.23181309777899317	1.4107378640537176
HLA-B*58:01	1.5	1.7	0.7	0.2783356659454979	0.39913174870587187	0.28863365013658565	0.44745157742793656	0.7891637012164812	1.1217767632516475
HLA-B*35:02	1.1	1.7	0.7	0.2783356659454979	0.39913174870587187	0.7606217577602027	0.6492424211578525	0.36608164637106727	1.6274543844119425
HLA-B*51:01	5.1	7.8	5.5	0.279836901252637	0.7144504608765833	0.7910833937481936	1.0946282124298932	0.14175474507362254	1.532374171291175
HLA-C*08:02	2.6	2.7	1.6	0.3009209057010397	0.581089246404393	0.32366812595279504	0.615904403733322	0.8347752409961929	1.060344394229669
HLA-B*40:02	2.5	1.4	2.7	0.30324567073582226	2.0404393494256174	0.7063059636389167	1.1758924623893803	0.47734561383684054	0.5760783747980763
HLA-B*35:08	0.9	1	0.2	0.30794569721159293	0.22241184683746484	0.2871653005081188	0.24277300948792035	1	1.0927079816346468
HLA-C*02:02	5.8	4.4	6.4	0.3100492090711272	1.4841864132099003	0.7990784521262301	1.087419760480909	0.4433507767889664	0.7325453840917338
HLA-C*05:01	4.8	2.7	4.3	0.31895196763547	1.6201088218053514	0.8882359731373322	0.9239752547395012	0.1771683066447745	0.570162328210258
HLA-B*38:01	4.8	4.4	6.4	0.3255187428958607	1.4227884545205063	0.23012145490130492	1.375872309392649	0.9999999999999999	0.9667913288396376
HLA-B*49:01	1.8	0.7	1.8	0.3302747998643466	2.7130762401281374	0.9999999999999998	1.0430535998476687	0.265611448665225	0.3842373657021945
HLA-A*23:01	2.7	3.4	2.1	0.3431592930412601	0.5962573991183815	0.7016761695177278	0.7944501343565866	0.5371076601021475	1.3328713090202873
HLA-C*12:03	12	12.2	14.6	0.36541353333773585	1.2538677640505766	0.24160577575452813	1.2451381485308408	1.0000000000000002	0.9929334871768047
HLA-B*18:01	6.9	6.5	8.4	0.3949772854918687	1.3349626374948143	0.31489167727805567	1.2461724429486045	0.8933461212290676	0.9333685369347023
HLA-C*15:05	0.7	0.3	1.1	0.4101976867167566	3.378781566284603	0.5234933073750937	1.6352619776790707	0.6853836286685662	0.48373113132203116
HLA-B*07:05	0.6	0.3	1.1	0.4101976867167566	3.378781566284603	0.32029868410699036	1.9643163032737307	1	0.581154345267921
HLA-A*02:01	24.4	24.8	27.9	0.41836371720824905	1.1653595042899334	0.4391045667952285	1.1196034786163949	0.8698868855419188	0.9606509117314002
HLA-C*01:02	3.4	5.4	4.1	0.4538834879402747	0.756770727116571	0.8726584858077276	1.086298460785808	0.2855416296614805	1.4356311199224103
HLA-B*35:03	2.3	1.7	2.7	0.45698338251917403	1.6271463133623836	0.7061914710485943	1.1772994163104962	0.646431730929781	0.7233877049781108
HLA-C*12:02	2.2	2	3.4	0.48874652818020276	1.5876992857271215	0.3509884129344175	1.457607301697722	1.0000000000000002	0.9178309069978499
HLA-B*50:01	1.5	1.7	1.1	0.5332365624116289	0.6678323750526872	0.8025779875058406	0.7489499722733401	0.7891637012164812	1.1217767632516475
HLA-A*11:01	5	6.1	7.1	0.5446762000483498	1.2362423930753053	0.16341355517378375	1.4397128915951058	0.6481207696706031	1.1643732305848515
HLA-A*25:01	4.2	6.1	7.1	0.5446762000483498	1.2362423930753053	0.023499297643960627	1.783717059767287	0.2538429716459306	1.442566575689452
HLA-B*08:01	7	8.2	7.1	0.5647125954646137	0.8294596906908911	0.9999999999999999	0.9779030948729347	0.517051757908051	1.1790523865253952
HLA-C*16:04	0.4	0.7	0.2	0.5678118902917629	0.3346018921574995	1.0000000000000002	0.6508478294599912	0.6069422865600709	1.9463028440378387
HLA-C*17:01	2.7	1.4	2.1	0.5776947828942635	1.5201501795841021	0.5732519217390983	0.7599478438410444	0.26473700924104665	0.49978792210777284
HLA-B*14:02	2.3	2.4	1.6	0.5834614851938604	0.6662907553517424	0.41999361132475643	0.6790761338776319	0.9999999999999999	1.019495633895732
HLA-B*39:01	2.5	1.7	2.5	0.6085499792547567	1.4882199137142584	1.0000000000000002	1.02430988790053	0.6491346914293881	0.6881474885562795
HLA-B*27:02	1.1	0.3	0.9	0.6532258133789584	2.6973068956375528	1	0.8674856816375205	0.4670450337772209	0.3214129815693813
HLA-B*52:01	2.1	2.7	3.7	0.6696926818544126	1.2703280784495021	0.1908064030238896	1.6541821729253425	0.5029049989844984	1.301936214552849
HLA-A*32:01	3.2	2.7	3.4	0.6698845071837702	1.2673294380115303	0.8685187646837137	1.0887090831130555	0.8449039966771921	0.8589576949386325
HLA-A*02:05	1.1	1	0.9	0.6890554521283454	0.6709001146760003	0.7605876531943858	0.6507375100991267	0.9999999999999998	0.9702280180708509
HLA-A*29:01	0.7	0.7	1.1	0.7079105419340653	1.6847869918296583	0.5234933073750937	1.6352619776790707	1.0000000000000002	0.9703302821213445
HLA-A*24:02	11.8	9.5	11.6	0.7081249121454599	1.1289821386475043	0.8501789395925741	0.9547285843590196	0.5115935254406496	0.8455940590896474
HLA-B*15:01	3.6	4.4	3.9	0.7085131295269774	0.8729971055553326	0.876657394136723	1.0745684778663824	0.5968345105398896	1.2309996556047316
HLA-B*41:02	2.2	1	1.4	0.7469976649626119	1.3466918113627417	0.39414793905348394	0.6120545799681635	0.2279356816336363	0.454389167002107
HLA-A*68:01	3.3	1	1.6	0.7474642437270884	1.5744808704062208	0.10202059479970106	0.4805154725204248	0.03783931797450314	0.3050687094707621
HLA-B*37:01	1.4	1	1.6	0.7474642437270884	1.5744808704062208	0.8091476131928904	1.14217717411533	0.7718771943641723	0.7252871984413193
HLA-B*57:01	2.5	1.4	1.8	0.7707876322647508	1.3483038739528665	0.55507436112359	0.7399184526322399	0.3561572455744368	0.5486653541428687
HLA-C*07:04	1.9	1.7	2.5	0.7912868598918177	1.353087575849561	0.6762316260433086	1.2292820637829707	1.0000000000000004	0.9083795773590715
HLA-C*03:03	3.7	3.4	3	0.8297341208168717	0.8688779357224565	0.7434625251113187	0.8402849287836368	1	0.9671434793926995
HLA-C*07:01	12.6	11.6	11.2	0.9029743478578036	0.9608223557443638	0.5181019892467982	0.8672497084112952	0.6745067486630955	0.9026462422546979
HLA-B*55:01	1.2	1	0.9	0.9999999999999999	0.8941491401901884	0.7830338539747563	0.7798417688324715	1	0.8722672519292198
HLA-B*15:17	0.8	0.3	0.5	0.9999999999999999	1.3435120409280519	0.7260711996089373	0.5565816681747849	0.6876774196523182	0.4141659129422408
HLA-B*41:01	0.8	1	0.9	0.9999999999999999	0.8941491401901884	0.9999999999999999	1.117737989266364	0.7220077208745814	1.2501302502041949
HLA-C*16:02	0.5	1	0.9	0.9999999999999999	0.8941491401901884	0.45471112464117774	1.9620955540802645	0.38078916677658636	2.194167717198351
HLA-A*02:06	0.4	0.3	0.5	0.9999999999999999	1.3435120409280519	1.0000000000000002	1.3039614151583465	1	0.9704318409645957
HLA-B*47:01	0.4	0.3	0.5	0.9999999999999999	1.3435120409280519	1.0000000000000002	1.3039614151583465	1	0.9704318409645957
HLA-B*35:01	6.3	5.1	5.3	1	1.0308034701578943	0.6157874593945504	0.8548533826469952	0.6651878558971864	0.8293347162318345
HLA-B*27:05	3	3.4	3.2	1	1.0418749497144835	0.8637971713489856	1.0961446625567695	0.8441255009923926	1.0520694696764843
HLA-A*29:02	1.2	0	0.7	1	0	0.5605880205111793	0.5836677426898189	1	0
HLA-B*44:05	1.2	0.7	0.5	1	0.6701182715056002	0.35743347636133477	0.38830704111089165	0.7408250463995414	0.5796610475585167
HLA-B*56:01	0.9	1	1.1	1	1.119949177664141	0.7712856870816843	1.2237991380627808	1	1.0927079816346468
HLA-C*14:02	0.8	2	2.3	1	1.1213519157291794	0.037833242506055874	2.831299174787437	0.10785840528216588	2.524380548664786
HLA-C*16:01	0.8	0	0.9	1	0	0.9999999999999999	1.117737989266364	1	0
HLA-B*48:01	0.7	0	0.2	1	0	0.4339796902833687	0.3244008666226024	1	0
HLA-A*66:01	0.5	0	0.5	1	0	0.9999999999999999	0.9770811180863681	1	0
HLA-A*68:02	0.5	0.7	0	1	0	1	0	0.6490286408550363	1.4583830015533474
HLA-A*03:02	0.4	0	0.2	1	0	1.0000000000000002	0.6508478294599912	1	0
HLA-C*08:01	0.4	0	0.5	1	0	1.0000000000000002	1.3039614151583465	1	0
HLA-C*08:03	0.4	0	0.2	1	0	1.0000000000000002	0.6508478294599912	1	0
HLA-B*27:14	0.2	0.3	0.2	1	0.6708732588022381	1	0.9771335728665266	1	1.4568187369011438
HLA-B*40:06	0.2	0	0.2	1	0	1	0.9771335728665266	1	0
HLA-A*02:17	0.1	0	0.2	1	0	1	1.9554942606969286	1	0
HLA-B*15:12	0.1	0	0.2	1	0	1	1.9554942606969286	1	0
HLA-B*15:18	0.1	0	0.2	1	0	1	1.9554942606969286	1	0
HLA-B*18:03	0.1	1	0	1	0	1	0	0.053707315513766785	8.793413375015755
HLA-B*39:06	0.1	0	0.7	1	0	0.11539719653471885	5.8880766900118235	1	0
HLA-B*45:01	0.1	0	0.2	1	0	1	1.9554942606969286	1	0
HLA-B*51:07	0.1	0.7	0	1	0	1	0	0.16241316392049152	5.845144652099222
HLA-C*15:04	0.1	0	0.2	1	0	1	1.9554942606969286	1	0
HLA-A*02:07	0	0	0.2	1	0	1	0	NA	NA
HLA-A*26:08	0	0.3	0	1	0	NA	NA	1	0
HLA-A*68:12	0	0.3	0	1	0	NA	NA	1	0
HLA-B*07:04	0	0	0.2	1	0	1	0	NA	NA
HLA-B*07:17	0	0.3	0	1	0	NA	NA	1	0
HLA-B*13:01	0	0	0.2	1	0	1	0	NA	NA
HLA-B*14:01	0	0.7	0	1	0	NA	NA	1	0
HLA-B*15:02	0	0	0.2	1	0	1	0	NA	NA
HLA-B*15:08	0	0	0.5	1	0	1	0	NA	NA
HLA-B*27:07	0	0.3	0	1	0	NA	NA	1	0
HLA-B*39:24	0	0	0.2	1	0	1	0	NA	NA
HLA-B*42:05	0	0.3	0	1	0	NA	NA	1	0
HLA-B*44:27	0	1	0	1	0	NA	NA	1	0
HLA-B*46:01	0	0	0.2	1	0	1	0	NA	NA
HLA-B*53:01	0	0.3	0	1	0	NA	NA	1	0
HLA-B*54:01	0	0.3	0	1	0	NA	NA	1	0
HLA-B*55:02	0	0.7	0	1	0	NA	NA	1	0
HLA-C*04:09	0	0.3	0	1	0	NA	NA	1	0
HLA-C*04:10	0	0.3	0	1	0	NA	NA	1	0
HLA-C*06:21	0	0.3	0	1	0	NA	NA	1	0
HLA-A*03:01	13.3	12.2	12.8	1.0000000000000004	1.0130715159028751	0.787088915115922	0.934596183413966	0.7570039660066429	0.9225464000951983
HLA-A*31:01	2.5	2.4	2.3	1.0000000000000004	1.117461500918765	0.9999999999999999	0.9290635752046374	0.825200684626316	0.8313919494662342
HLA-A*01:02	0.2	0	0	NA	NA	1	0	1	0
HLA-A*24:03	0.2	0	0	NA	NA	1	0	1	0
HLA-A*30:02	0.2	0	0	NA	NA	1	0	1	0
HLA-A*30:04	0.2	0	0	NA	NA	1	0	1	0
HLA-A*31:08	0.2	0	0	NA	NA	1	0	1	0
HLA-B*15:03	0.2	0	0	NA	NA	1	0	1	0
HLA-B*51:05	0.2	0	0	NA	NA	1	0	1	0
HLA-A*01:03	0.1	0	0	NA	NA	1	0	1	0
HLA-A*02:02	0.1	0	0	NA	NA	1	0	1	0
HLA-A*02:12	0.1	0	0	NA	NA	1	0	1	0
HLA-A*68:24	0.1	0	0	NA	NA	1	0	1	0
HLA-B*44:04	0.1	0	0	NA	NA	1	0	1	0
HLA-B*57:03	0.1	0	0	NA	NA	1	0	1	0
HLA-B*73:01	0.1	0	0	NA	NA	1	0	1	0
